# Psychedelics as pharmacotherapeutics for substance use disorders: a scoping review on clinical trials and perspectives on underlying neurobiology

**DOI:** 10.1101/2025.04.04.25324315

**Authors:** Lucas Wittenkeller, Gary Gudelsky, John T. Winhusen, Davide Amato

**Author notes:** Corresponding Author Contact Information: Dr. Davide Amato, Address: 231 Albert Sabin Way, Cincinnati, Ohio, 45267.

## Abstract

Psychedelics have garnered great attention in recent years as treatments for major depressive disorder and treatment-resistant depression due to their ability to alter consciousness and afflicted cognitive processes with lasting effects. Given these unique characteristics and the urgent need for efficacious treatments, psychedelics are being tested for a variety of psychiatric conditions, including substance use disorders (SUDs). Despite promising results and growing interest, the neurobiological mechanisms underlying therapeutic efficacy of psychedelics remain uncharacterized. Using a scoping review approach, we summarize current clinical trials registered at ClinicalTrials.gov that utilize classic psychedelics as interventions for SUDs with the goal of understanding the current state and outlook of the field. A second scoping review was conducted using PubMed and SCOPUS databases to identify the relevant publications addressing the pharmacotherapeutic potential of restoring dopamine homeostasis as a novel neurobiological mechanism of psychedelics. This mechanism may blunt drug-seeking behavior, promote drug abstinence, and underlie their clinical relevance for SUD in addition to previously characterized mechanisms.
