## Supplemental Table 1 for "Psychedelics as pharmacotherapeutics for substance use disorders: a scoping review on clinical trials and perspectives on underlying neurobiology"

### Sheet: Sheet1
	Supplementary Table 1: Positive Hits from “Scoping Review of Microdialysis Data”
	Authors	Species (Strain)	Drug(s) Used	Dose	Groups extracted
	Sakashita et al. (4)	Rat (Wistar)	Psilocin	1, 5, 10 mg/kg i.p.	Vehicle; 1, 5, 10 mg/kg psilocin
	Wojitas et al. (1)	Rat (Wistar-Han)	Psilocybin	2, 10 mg/kg i.p.	Vehicle, 10mg/kg psilocybin
	O’Shea et al. (2)	Rat (Dark Agouti)	MDMA	2.5, 5mg/kg i.p.	Vehicle; 2.5, 5mg/kg (20C)
	Piras et al. (3)	Rat (Sprague-Dawley)	2-Cl-4,5-MDMA	1, 3, 5mg/kg i.v.	Vehicle (Adults)
