## Supplemental Table 2 for "Psychedelics as pharmacotherapeutics for substance use disorders: a scoping review on clinical trials and perspectives on underlying neurobiology"

### Sheet: Sheet1
	Supp. Table 2: Data Extracted From Positive Hits
	Authors	Group	-40	-20	0	20	40	60	80	100	120	140	160	180
	Sakashita et al. (4)	Vehicle	91.361	97.278	107.93	97.278	94.32	85.444	102.6	93.136	98.462	91.953	100.83	99.053
		1mg/kg psilocin	93.136	103.79	102.6	93.136	92.544	94.32	102.6	96.686	93.728	103.79	94.32	93.136
		5mg/kg psilocin	102.01	96.686	100.83	116.8	106.15	97.87	90.769	87.811	86.627	91.361	88.402	86.627
		10mg/kg psilocin	102.01	103.79	97.278	110.89	139.29	138.11	123.91	112.66	112.66	108.52	98.462	103.2
	Wojitas et al. (1)	Vehicle	99.097	99.186	100.56	105.79	104.59	98.24	99.616	100.98	103.65	102.44	101.25	102.62
		10mg/kg psilocybin	109.4	99.186	100.56	168.88	134.2	140.73	149.83	137.04	162.87	177.13	178.5	164.43
	O'Shea et al. (2)	Vehicle for 2.5 (20C)	105.09	99.99	97.52	95.05	89.94	84.86	74.52	72.05	72.19	74.96	80.35	83.1
		2.5mg/kg MDMA (20C)	102.47	99.99	97.52	97.66	97.81	100.58	98.1	100.87	101.01	101.16	101.3	101.45
		Vehicle for 5 (20C)	82.19	87.67	65.75	84.93	98.63	71.23	95.89	106.8	104.1	104.1	71.23	65.75
		5mg/kg MDMA (20C)	106.8	95.89	84.93	197.3	265.8	375.3	298.6	227.4	158.9	147.9	137	131.5
	Piras et al. (3)	Vehicle	N/A	N/A	99.335	94.366	99.498	88.756	92.443	109.83	101.98	91.958	86.27	98.611
